# Prevalence and expressivity of loss of function mutations in the Melanocortin 4 Receptor (*MC4R*) in a UK birth cohort

**DOI:** 10.1101/2020.10.30.20220467

**Authors:** KH Wade, BYH Lam, A Melvin, W Pan, LJ Corbin, DA Hughes, K Rainbow, JH Chen, K Duckett, X Liu, J Mokrosiński, A Mörseburg, S Neaves, A Williamson, C Zhang, IS Farooqi, GSH Yeo, NJ Timpson, S O’Rahilly

**Author notes:** Corresponding authors **Corresponding authors:** Nicholas J Timpson, MRC Integrative Epidemiology Unit, University of Bristol, Oakfield House, Oakfield Grove, Bristol, BS8 2BN, UK, Stephen O’Rahilly, MRC Metabolic Diseases Unit, Wellcome Trust-MRC Institute of Metabolic Science, University of Cambridge, Cambridge, CB2 0QQ, UK. Equal contributions (KH Wade, BYH Lam, A Melvin, GSH Yeo, NJ Timpson, S O’Rahilly).

## Abstract

Mutations in the melanocortin 4 receptor gene (*MC4R*) have frequently been reported in severe early-onset human obesity but the prevalence and extent of phenotypic impact of such mutations are unclear. In a large UK birth cohort, we found that 17 of 5724 unrelated participants (∼1/337; 0.30%) were heterozygous for functionally deleterious mutations. At age 18 years, the mean difference in body weight, body mass index (BMI) and fat mass was 17.76kg (95% CI: 9.41, 26.10), 4.84kg/m^2^ (95% CI: 2.19, 7.49) and 14.78kg (95% CI: 8.56, 20.99), respectively, in carriers of loss of function (LoF) mutations compared to non-LoF carriers. Carriage of LoF mutations increased adiposity from as early as 5 years. *MC4R* LoF was associated with an impact on BMI at age 18 years that was approximately double that of a genome-wide polygenic risk score (comparing the upper 10^th^ and lower 90^th^ percentile). An extrapolation of incidence for *MC4R* LoF mutations from this birth cohort suggests that up to ∼200,000 people in the UK are likely to carry such mutations. This frequency, combined with the substantial impact of these variants on adiposity, has implications for public health, and drug development.
