## Supplementary Table 2 for "Prevalence and expressivity of loss of function mutations in the Melanocortin 4 Receptor (*MC4R*) in a UK birth cohort"

### Sheet: Supplementary Table 1
Genomic location (GRCh38)	Reference allele	Consequence	CDS position	Codon substitution	Protein position	Amino acid substitution	RSID	MAF (1000 Genomes)	MAF (gnomAD)	EC50 (WT-fold)*	EC50 classification	Emax (% WT)*	Emax classification	Overall LoF Class	Reference
18:60372336-60372336	T	missense_variant	14	aCc/aAc	5	T/N	rs752432398	0	8.209e-06	1.3	WT-Like	96	WT-Like	WT-like
18:60372319-60372319	C	missense_variant	31	Act/Gct	11	T/A	rs372794914	0	5.721e-05	0.48, 1,53	WT-Like	109	WT-Like	WT-like	1,2
18:60372261-60372261	A	missense_variant	89	tCc/tTc	30	S/F	rs13447323	0	8.533e-05	2.3, 0.45, 1.25, 1.98	WT-Like	157.1, 72.9, 80	WT-Like	WT-like	2, 3, 4,5
18:60372244-60372244	T	missense_variant	106	Tct/Act	36	S/T	rs954123325	0	4.063e-06	1.28	WT-Like	88	WT-Like	WT-like	6
18:60372192-60372192	A	missense_variant	158	aCt/aTt	53	T/I	rs141148170	0	8.126e-06	0.68	WT-Like	77.2	WT-Like	WT-like	7
18:60372111-60372111	C	missense_variant	239	tAc/tGc	80	Y/C	rs1368643838	0	0	7.34	pLoF	39.8	pLoF	pLoF	7
18:60372096-60372096	A	missense_variant	254	aGc/aTc	85	S/I	rs1420993856	0	0	-	-	-0.633	cLoF	cLoF
18:60372067-60372067	T	missense_variant	283	Gtt/Att	95	V/I	rs13447328	0.0002	3.655e-05	1.76, 3.01	WT-Like	17.3, 94, 0, 47.6	pLoF	pLoF	3, 8, 2, 7
18:60372043-60372043	T	missense_variant	307	Gtc/Atc	103	V/I	rs2229616	0.0162	0.01614	1.00, 0.71, 2.03,1.11	WT-Like	90.0, 105.2, 165	WT-Like/GoF	WT-Like/GoF	9, 10, 2, 11
18:60372015-60372015	A	missense_variant	335	aCg/aTg	112	T/M	rs13447329	0	0.000918	1.00, 0.72, 0.37	WT-Like	90, 120	WT-Like	WT-like	9, 1, 2
18:60371982-60371982	C	missense_variant	368	aAt/aGt	123	N/S	rs761982475	0	2.843e-05	2.6	WT-Like	79	WT-Like	WT-like
18:60371970-60371970	A	missense_variant	380	tCg/tTg	127	S/L	rs13447331	0	0.0001706	0.93, 1,46	WT-Like	57	pLoF	pLoF	2, 12
18:60371940-60371940	G	missense_variant	410	aTt/aCt	137	I/T	rs151102515	0.0002	2.031e-05	5.01, 4.0	WT-Like	65	pLoF	pLoF	9, 2
18:60371877-60371877	C	missense_variant	473	cAt/cGt	158	H/R	rs202081467	0	4.063e-06	0.37	WT-Like	135	GoF	GoF	13
18:60371812-60371812	G	missense_variant	538	Tca/Cca	180	S/P	rs193922685	0	4.063e-06	7.84	pLoF	79.3	WT-Like	pLoF	7
18:60371800-60371800	G	missense_variant	550	Ttc/Ctc	184	F/L		0	0	8.6	pLoF	71	WT-Like	pLoF
18:60371744-60371744	T	missense_variant	606	ttC/ttA	202	F/L	rs138281308	0.0028	0.0006502	1.08, 0.83, 1.57, 1.34	WT-Like	89.0, 83.0, 126.0	WT-Like	WT-like	1, 6, 14, 15
18:60371705-60371705	T	missense_variant	645	atG/atA	215	M/I	rs768687497	0	8.129e-06	-	-	31	pLoF	pLoF	7
18:60371671-60371671	T	missense_variant	679	Gct/Act	227	A/T	rs201736647	0	4.065e-06	2.2	WT-Like	90	WT-Like	WT-like
18:60371644-60371644	A	missense_variant	706	Cgc/Tgc	236	R/C	rs758426526	0	6.908e-05	0.21	WT-Like	90.2	WT-Like	WT-like	4
18:60371637-60371637	-C	frameshift_variant	713	gGt/gt	238	G/X		0	0	-	-	0	cLoF	cLoF
18:60371631-60371631	C	missense_variant	719	aAt/aGt	240	N/S	rs202228712	0.0008	0.0001666	0.48, 0.52	WT-Like	72	pLoF	pLoF	1, 14
18:60371599-60371600	-TC	frameshift_variant	750-751	ctGAtt/cttt	250-251	LI/LX	rs13447339	0	3.58e-05	-	-	0	cLoF	cLoF	14
18:60371599-60371599	G	missense_variant	751	Att/Ctt	251	I/L	rs52820871	0.0026	0.006867	0.83, 1.52, 3.17, 1.13, 0.71, 0.60	WT-Like	120.0, 100.3, 110.3, 100.0	WT-Like	WT-Like	2, 16, 17, 18, 19
18:60371596-60371596	T	missense_variant	754	Ggc/Agc	252	G/S	rs13447336	0	3.657e-05	2.7, 3.17, 0.73, 6.21, 9.40, 7.00, 6.38	pLoF	80.0, 99.0, 107.0, 73.7, 57.2	WT-Like	pLoF	2, 5, 3, 8, 20, 21
18:60371593-60371593	T	missense_variant	757	Gtc/Atc	253	V/I	rs187152753	0.0006	6.501e-05	0.87, 3.51, 1.00, 0.08, 1.06, 0.92, 2.61	WT-Like	90.0, 60.0, 55.0, 92.0, 59.8	pLoF	pLoF	2, 5, 22, 23, 24,7
18:60371538-60371538	T	missense_variant	812	tGt/tAt	271	C/Y	rs121913562	0	0	58	cLoF	20	cLoF	cLoF	2, 25
18:60371467-60371467	G	missense_variant	883	Tca/Cca	295	S/P	rs368264587	0	1.219e-05	1.48, 2.91	WT-Like	112	WT-Like	WT-like	1, 13
18:60371382-60371382	A	missense_variant	968	gGa/gTa	323	G/V	rs926626133	0	1.219e-05	0.8	WT-Like	84	WT-Like	WT-like
missense_variant	common variants excluded from main analysis
missense_variant	previously characterised for cAMP activity
missense_variant	new, uncharactersied variant
Functional Classification	cLoF	pLoF	WT-Like	GoF
EC50 (WT-fold)	>25X	>5X and ≤25X	≥0.2X and ≤5X	<0.2X
Emax (%WT)	<25%	≥25% and <75%	≥75% and ≥125%	>125%
*NDP-alphaMSH EC50 and EMax are adopted from Collet et al 2017 and Lotta et al 2019, alphaMSH values used when NDP-alphaMSH data is not complete (italised). Values from multiple references are quoted in the table.
CDS = coding sequence; MAF = minor allele frequency
References
1	Tao, Y.-X. & Segaloff, D. L. Functional characterization of melanocortin-4 receptor mutations associated with childhood obesity. Endocrinology 144, 4544–4551 (2003).
2	Xiang, Z. et al. Pharmacological characterization of 40 human melanocortin-4 receptor polymorphisms with the endogenous proopiomelanocortin-derived agonists and the agouti-related protein (AGRP) antagonist. Biochemistry 45, 7277–7288 (2006).
3	Hinney, A. et al. Melanocortin-4 receptor gene: case-control study and transmission disequilibrium test confirm that functionally relevant mutations are compatible with a major gene effect for extreme obesity. J. Clin. Endocrinol. Metab. 88, 4258–4267 (2003).
4	Calton, M. A. et al. Association of functionally significant Melanocortin-4 but not Melanocortin-3 receptor mutations with severe adult obesity in a large North American case-control study. Hum. Mol. Genet. 18, 1140–1147 (2009).
5	Lubrano-Berthelier, C. et al. Intracellular retention is a common characteristic of childhood obesity-associated MC4R mutations. Hum. Mol. Genet. 12, 145–153 (2003).
6	Hughes, D. A. et al. Increased constraints on MC4R during primate and human evolution. Hum. Genet. 124, 633–647 (2009).
7	Collet, T.-H. et al. Evaluation of a melanocortin-4 receptor (MC4R) agonist (Setmelanotide) in MC4R deficiency. Mol. Metab. 6, 1321–1329 (2017).
8	Lubrano-Berthelier, C. et al. Melanocortin 4 receptor mutations in a large cohort of severely obese adults: prevalence, functional classification, genotype-phenotype relationship, and lack of association with binge eating. J. Clin. Endocrinol. Metab. 91, 1811–1818 (2006).
9	Gu, W. et al. Identification and functional analysis of novel human melanocortin-4 receptor variants. Diabetes 48, 635–639 (1999).
10	Ho, G. & MacKenzie, R. G. Functional characterization of mutations in melanocortin-4 receptor associated with human obesity. J. Biol. Chem. 274, 35816–35822 (1999).
11	Lotta, L. A. et al. Human Gain-of-Function MC4R Variants Show Signaling Bias and Protect against Obesity. Cell 177, 597-607.e9 (2019).
12	Fan, Z.-C. & Tao, Y.-X. Functional characterization and pharmacological rescue of melanocortin-4 receptor mutations identified from obese patients. J. Cell. Mol. Med. 13, 3268–3282 (2009).
13	Hinney, A. et al. Prevalence, spectrum, and functional characterization of melanocortin-4 receptor gene mutations in a representative population-based sample and obese adults from Germany. J. Clin. Endocrinol. Metab. 91, 1761–1769 (2006).
14	Xiang, Z., Proneth, B., Dirain, M. L., Litherland, S. A. & Haskell-Luevano, C. Pharmacological characterization of 30 human melanocortin-4 receptor polymorphisms with the endogenous proopiomelanocortin-derived agonists, synthetic agonists, and the endogenous agouti-related protein antagonist. Biochemistry 49, 4583–4600 (2010).
15	Hohenadel, M. G. et al. Brain-derived neurotrophic factor in human subjects with function-altering melanocortin-4 receptor variants. Int. J. Obes. (Lond). 38, 1068–1074 (2014).
16	Vaisse, C. et al. Melanocortin-4 receptor mutations are a frequent and heterogeneous cause of morbid obesity. J. Clin. Invest. 106, 253–262 (2000).
17	Thearle, M. S. et al. Greater impact of melanocortin-4 receptor deficiency on rates of growth and risk of type 2 diabetes during childhood compared with adulthood in Pima Indians. Diabetes 61, 250–257 (2012).
18	Melchior, C. et al. Clinical and functional relevance of melanocortin-4 receptor variants in obese German children. Horm. Res. Paediatr. 78, 237–246 (2012).
19	Rovite, V. et al. The role of common and rare MC4R variants and FTO polymorphisms in extreme form of obesity. Mol. Biol. Rep. 41, 1491–1500 (2014).
20	Roubert, P. et al. Novel pharmacological MC4R agonists can efficiently activate mutated MC4R from obese patient with impaired endogenous agonist response. J. Endocrinol. 207, 177–183 (2010).
21	Hatoum, I. J. et al. Melanocortin-4 receptor signaling is required for weight loss after gastric bypass surgery. J. Clin. Endocrinol. Metab. 97, E1023-31 (2012).
22	Yeo, G. S. H. et al. Mutations in the human melanocortin-4 receptor gene associated with severe familial obesity disrupts receptor function through multiple molecular mechanisms. Hum. Mol. Genet. 12, 561–574 (2003).
23	Farooqi, I. S. et al. Clinical spectrum of obesity and mutations in the melanocortin 4 receptor gene. N. Engl. J. Med. 348, 1085–1095 (2003).
24	Nijenhuis, W. A. J., Garner, K. M., van Rozen, R. J. & Adan, R. A. H. Poor cell surface expression of human melanocortin-4 receptor mutations associated with obesity. J. Biol. Chem. 278, 22939–22945 (2003).
25	Tao, Y.-X. & Segaloff, D. L. Functional analyses of melanocortin-4 receptor mutations identified from patients with binge eating disorder and nonobese or obese subjects. J. Clin. Endocrinol. Metab. 90, 5632–5638 (2005).
